# Targeted Gene Sequencing for Head and Neck Cancer Candidate Genes in the Nepal case-control study

**DOI:** 10.64898/2026.10.27.26366653

**Authors:** Ishor Thapa, Chun-Pin Esther Chang, Angela K Snow, Judith Rosenthal, Russell Bell, Austin Wood, Bhola Siwakoti, Dej Kumar Gautam, Amir Sapkota, Sean V Tavtigian, Bing-Jian Feng, Mia Hashibe

**Affiliations:** Department of Oncological Sciences, University of Utah School of Medicine, Salt Lake City, UT 84112, USA; Huntsman Cancer Institute at the University of Utah, Salt Lake City, UT 84112, USA; Department of Family Medicine & Public Health, University of Utah School of Medicine, Salt Lake City, UT 84108, USA; Department of Cancer Prevention, Control and Research, B.P. Koirala Memorial Cancer Hospital, Chitwan, Bharatpur 44200, Nepal; Department of Surgical Oncology, B.P. Koirala Memorial Cancer Hospital, Chitwan, Bharatpur 44200, Nepal; Department of Epidemiology and Biostatistics, University of Maryland School of Public Health, College Park, MD 20740, USA; Department of Dermatology, University of Utah School of Medicine, Salt Lake City, UT 84103, USA; Department of Epidemiology, UCLA Fielding School of Public Health, Los Angeles, CA 90095, USA

**Keywords:** head and neck cancer, targeted gene sequencing, cancer predisposition genes, genetic epidemiology

## Abstract

Head and Neck cancer (HNC) remains a major global cancer burden, with high incidence and mortality in low- and middle-income countries. Although several genetic variants associated with HNC risk have been identified, cancer predisposition genes in underrepresented populations remain poorly understood. We conducted a hospital-based case-control study at B.P. Koirala Memorial Cancer Hospital in Nepal with 315 HNC cases and 323 controls. Demographic, lifestyle, and clinical data were collected through in-person interviews. Targeted gene sequencing of 493 candidate HNC risk genes were performed, followed by gene- and pathway-based association analyses, and clinical annotation of the identified variants. Consistent with prior findings, HNC incidence increased significantly with alcohol and cigarette use, lower education, and lower socio-economic status. Gene-based analyses identified several genes with suggestive associations prior to multiple-testing adjustment, including *HSPG2*, *KRT6B*, *SLC4A2*, and *FREM1*. Similarly, no pathways remained statistically significant after adjustment. However, it identified potential biological processes, including extracellular matrix organization, epithelial differentiation, and transcription regulation. Analysis of six cancer predisposition genes (*APC*, *BAP1*, *BRCA1*, *BRCA2*, *RAD51B*, and *MUTYH*) identified pathogenic and likely pathogenic variants with clinical relevance, although no significant enrichment was observed between cases and controls. This study provides the first targeted sequencing analysis combined with epidemiological data for HNC in the Nepalese population, an underrepresented high-risk group. While no significant genetic associations were identified, clinically relevant rare variants were detected. Larger studies in South Asian populations are needed to improve the detection of rare variants and to inform risk assessment.

**Novelty and Impact:** This study presents the first integrated targeted sequencing and epidemiological analysis of head and neck cancer in the Nepalese population, an underrepresented and understudied high-risk group. Using a validated 493-gene panel, we sequenced 315 HNC cases and 323 controls. We identified clinically relevant pathogenic and likely pathogenic variants in known susceptibility genes, including *BRCA1*, *BRCA2*, *RAD51B*, and *MUTYH*. This study also confirmed the strong associations of tobacco, alcohol, and chewing habits with HNC risk, emphasizing the need to study cancer risk in different populations and cultural settings.
