## Supplementary tables for "Targeted Gene Sequencing for Head and Neck Cancer Candidate Genes in the Nepal case-control study"

### Sheet: Supp Table 1
Supplemental Table 1. Frequency of predicted damaging variants in select cancer predisposition genes: Nepal case-control study and three centers case-control study
Nepal case-control study
	Cases:	315	Controls:	323
Gene	Cases with variants		Controls with variants
	N	%	N	%
APC	0	0	0	0
BAP1	1	0.31746	1	0.309598
BRCA1	1	0.31746	2	0.619195
BRCA2	0	0	3	0.928793
RAD51B	1	0.31746	0	0
monoallelic MUTYH	4	1.26984	6	1.85759
Three centers case-control study: Non-Hispanic White
	Cases:	1352	Controls:	1335
Gene	Cases with variants		Controls with variants
	N	%	N	%
APC	0	0	1	0.0749064
BAP1	0	0	0	0
BRCA1	2	0.147929	1	0.0749064
BRCA2	7	0.517751	5	0.374532
RAD51B	3	0.221893	0	0
monoallelic MUTYH	14	1.0355	21	1.57303
Three centers case-control study: East Asian
	Cases:	406	Controls:	383
Gene	Cases with variants		Controls with variants
	N	%	N	%
APC	0	0	1	0.261097
BAP1	3	0.738916	0	0
BRCA1	1	0.246305	0	0
BRCA2	0	0	2	0.522193
RAD51B	0	0	1	0.261097
monoallelic MUTYH	0	0	0	0
Note: Pathogenicity was determined based on the AlphaMissense and BayesDel score, ClinVar, gene-specific knowledge

### Sheet: Supp Table 2
			Suppmementary Table 2: Variants identified by exome-based panel sequencing in cancer predisposition genes in the Nepal case-control study cohort
			Gene	Chromosome: position: reference: alternative (GRCh38)	Transcript ID	cDNA position	Protein change	Variant type	AlphaMissense (AM)1	BaseDel score (BD)2	Cell-based functional assay annotation3	Cases, N	Controls, N	Tavtigian Lab annotation and/or caliberated AlphaMisense Points
			APC	chr5:112827183:T:C	NM_000038.6	c.1484T>C	p.I495T	Missense	0.4401	0.158571		1	0	Missense substitutions in APC are generally considered non-pathogenic, except in the tiny region spanning residues 1021-1035.4,5
				chr5:112838619:C:T	NM_000038.6	c.3025C>T	p.H1009Y	Missense	0.218	0.297805		0	1
				chr5:112839376:C:T	NM_000038.6	c.3782C>T	p.T1261I	Missense	0.9007	0.172495		2	0
				chr5:112840788:A:G	NM_000038.6	c.5194A>G	p.M1732V	Missense	0.7031	0.262997		1	2
				chr5:112841205:G:T	NM_000038.6	c.5611G>T	p.D1871Y	Missense	0.6466	0.23252		1	0
				chr5:112842829:A:G	NM_000038.6	c.7235A>G	p.K2412R	Missense	0.0785	0.095916		1	0
				chr5:112843273:G:A	NM_000038.6	c.7679G>A	p.R2560Q	Missense	0.57	0.162933		0	1
			BAP1	chr3:52403502:C:T	NM_004656.4	c.1643G>A	p.R548H	Missense	0.5276	0.16393		0	1	AM: 0, BD: +1
				chr3:52407182:A:G	NM_004656.4	c.572T>C	p.I191T	Missense	0.9484	0.14205		1	0	AM: +2, BD: +1
			BRCA1	chr17:43045690:GTGGGGGATC:G	NM_007294.4	c.5571_5579delGATCCCCCA	p.Q1857_P1859del	InFrame	NA	0.142082		0	1	Key domain in-frame indel. Hot VUS
				chr17:43071010:T:A	NM_007294.4	c.4904A>T	p.E1635V	Missense	0.117	0.130724		1	0	Outside of key domains, AM: -1
				chr17:43071136:A:G	NM_007294.4	c.4778T>C	p.I1593T	Missense	0.1252	0.116801		1	0	Outside of key domains, AM: -1
				chr17:43091697:CT:C	NM_007294.4	c.3833delA	p.K1278fs	Frameshift	NA	0.290843		1	0	Pathogenic
				chr17:43092091:G:C	NM_007294.4	c.3440C>G	p.S1147C	Missense	0.1989	0.256035		0	1	Outside of key domains, AM: 0
				chr17:43092161:A:C	NM_007294.4	c.3370T>G	p.F1124V	Missense	0.0815	0.130724		0	3	Outside of key domains, AM: -2
				chr17:43093316:T:TA	NM_007294.4	c.2214_2215insT	p.K739_Y1863del	StopGain	NA	0.207303		0	1	Pathogenic
				chr17:43093688:A:T	NM_007294.4	c.1843T>A	p.S615T	Missense	0.0943	0.130724		0	1	Outside of key domains, AM: -2
				chr17:43093957:A:G	NM_007294.4	c.1574T>C	p.V525A	Missense	0.2572	0.249073		1	0	Outside of key domains, AM: 0
				chr17:43094005:G:A	NM_007294.4	c.1526C>T	p.T509I	Missense	0.1021	0.242112		1	0	Outside of key domains, AM: -1
				chr17:43094446:T:C	NM_007294.4	c.1085A>G	p.E362G	Missense	0.0841	0.123763		0	1	Outside of key domains, AM: -2
				chr17:43094850:T:G	NM_007294.4	c.681A>C	p.E227D	Missense	0.1223	0.256035		1	0	Outside of key domains, AM: -1
			BRCA2	chr13:32316528:G:T	NM_000059.4	c.67+1G>T		SpliceCDS	NA	0.311729		0	2	Pathogenic
				chr13:32338320:ACAA:A	NM_000059.4	c.3966_3968delCAA	p.N1322del	InFrame	NA	0.353499		1	0	Outside of key domains in-frame indel. Cold VUS
				chr13:32344621:A:T	NM_000059.4	c.6905A>T	p.K2302I	Missense	0.1785	0.158571		0	1	Outside of key domains, AM: 0
				chr13:32344651:A:T	NM_000059.4	c.6935A>T	p.D2312V	Missense	0.2692	-0.05879		2	3	Known benign
				chr13:32357752:A:G	NM_000059.4	c.7628A>G	p.Y2543C	Missense	0.0821	0.149014	Benign Strong	1	0	Key domain, but AM: -2.
				chr13:32362600:T:C	NM_000059.4	c.7883T>C	p.I2628T	Missense	0.4493	0.374384	Benign Strong	0	1	Key domain, AM: 0.
				chr13:32363292:G:GAG	NM_000059.4	c.8090_8091insAG	p.S2697fs	Frameshift	NA	0.151609		0	1	Pathogenic
				chr13:32379809:A:G	NM_000059.4	c.9013A>G	p.R3005G	Missense	0.5856	0.332614	Benign Strong	0	1	Key domain, AM: 0.
				chr13:32379837:C:T	NM_000059.4	c.9041C>T	p.S3014L	Missense	0.1508	0.095916	Benign Strong	0	1	Key domain, but AM: -1.
				chr13:32398489:A:T	NM_000059.4	c.9976A>T	p.K3326*	StopGain	NA	0.024368		3	3	Known benign (this is a polymorphic nonsense substitution. It falls beyond the end of the functionally important part of BRCA2)
			RAD51B	chr14:67865115:C:T	NM_133509.4	c.428C>T	p.T143I	Missense	0.9466	0.0739272		1	0	Pathogenic_Supporting (above Alpha Missense threshold of 0.792)
			MUTYH	chr1:45331463:C:CA	NM_001128425.2	c.1279_1280insT	p.W427fs	Frameshift	NA	0.583235		0	1	Pathogenic_Strong
				chr1:45332242:C:T	NM_001128425.2	c.857G>A	p.G286E	Missense	0.9391	0.385484		3	5	Pathogenic_Supporting (above Alpha Missense threshold of 0.792)
				chr1:45331556:C:T	NM_001128425.2	c.1187G>A	p.G396D	Missense	0.8955	0.209706		1	0	Pathogenic_Supporting (above Alpha Missense threshold of 0.792)
			NOTE: AM score caliberated into ACMG points; BD scores caliberated into ACMG points
				References
			1	Bergquist T, Stenton SL, Nadeau EAW, Byrne AB, Greenblatt MS, Harrison SM, Tavtigian SV, O'Donnell-Luria A, Biesecker LG, Radivojac P, Brenner SE, Pejaver V; ClinGen Sequence Variant Interpretation Working Group. Calibration of additional computational tools expands ClinGen recommendation options for variant classification with PP3/BP4 criteria. Genet Med. 2025 Jun;27(6):101402. doi: 10.1016/j.gi…
			2	Pejaver V, Byrne AB, Feng BJ, Pagel KA, Mooney SD, Karchin R, O'Donnell-Luria A, Harrison SM, Tavtigian SV, Greenblatt MS, Biesecker LG, Radivojac P, Brenner SE; ClinGen Sequence Variant Interpretation Working Group. Calibration of computational tools for missense variant pathogenicity classification and ClinGen recommendations for PP3/BP4 criteria. Am J Hum Genet. 2022 Dec 1;109(12):2163-2177. d…
			3	Huang H, Hu C, Na J, Hart SN, Gnanaolivu RD, Abozaid M, Rao T, Tecleab YA; CARRIERS Consortium; Pesaran T, Lyra PCM, Karam R, Yadav S, Nathanson KL, Domchek SM, de la Hoya M, Robson M, Mehine M, Bandlamudi C, Mandelker D, Monteiro ANA, Iversen ES, Boddicker N, Chen W, Richardson ME, Couch FJ. Functional evaluation and clinical classification of BRCA2 variants. Nature. 2025 Feb;638(8050):528-537. …
			4	Yin X, Richardson M, Laner A, Shi X, Ognedal E, Vasta V, Hansen TVO, Pineda M, Ritter D, de Dunnen J, Hassanin E, Lin WL, Borras E, Krahn K, Nordling M, Martins A, Mahmood K, Nadeau E, Beshay V, Tops C, Genuardi M, Pesaran T, Frayling IM, Capellá G, Latchford A, Tavtigian SV, Maj C, Plon SE, Greenblatt MS, Macrae FA, Spier I, Aretz S. Large-scale application of ClinGen-InSiGHT APC-specific ACMG/A…
			5	Karabachev AD, Martini DJ, Hermel DJ, Solcz D, Richardson ME, Pesaran T, Sarkar IN, Greenblatt MS. Curated multiple sequence alignment for the Adenomatous Polyposis Coli (APC) gene and accuracy of in silico pathogenicity predictions. PLoS One. 2020 Aug 4;15(8):e0233673. doi: 10.1371/journal.pone.0233673. PMID: 32750050; PMCID: PMC7402488.
